# Glycaemic and bodyweight effects of *GIPR* coding variation reflect differences in both surface expression and intrinsic functional impairment

**DOI:** 10.1101/2025.08.15.25333807

**Authors:** Yusman Manchanda, Rofaida Desoki, Eugene J Gardner, John RB Perry, David B Wainscott, Cynthia Stutsman, Claudia Langenberg, Matthew Coghlan, Pallav Bhatnagar, Joseph D. Ho, Michael Yonkunas, Kyle W Sloop, Ken K Ong, Nicholas J Wareham, Alejandra Tomas, Ben Jones

## Abstract

The glucose-dependent insulinotropic polypeptide receptor (GIPR) is the target of several approved and investigational drugs for type 2 diabetes and obesity. Missense coding variation in *GIPR* could confer phenotypic effects through altered constitutive or functional responses to GIP or alter the efficacy of pharmacological agents targeting this receptor. We aimed to provide a deep understanding of the cellular and physiological impacts of individual *GIPR* coding variants and the mechanisms underpinning these effects. By studying a panel of the 30 highest prevalence *GIPR* coding variants in HEK293 cells, INS-1 β-cells and pancreatic islets, we found that many show impaired cAMP responses to physiological GIP stimulation. Population-based association analysis highlighted that these loss-of-function *GIPR* variants decrease BMI but increase glycaemia. In many cases, reduced function was at least partly driven by reduced variant expression at the cell surface due to impaired stability and redirection towards proteasomal degradation pathway. Molecular dynamics simulations suggest distinct variant-induced perturbations in inter- and intra-helical interactions within the transmembrane region which interfere with receptor stability and signalling. This study highlights the mechanisms and consequences of *GIPR* coding variation, which may have implications for the therapeutic targeting of this receptor in metabolic disease.
