## Supplementary Table 2 for "Glycaemic and bodyweight effects of *GIPR* coding variation reflect differences in both surface expression and intrinsic functional impairment"

### Sheet: burden testing results
Supplementary Table 2. Results from all burden testing analysis models, related to Figure 7a
Trait	Assay Mask	Function level	n_var	Sample	n_model	n_carriers	cMAC	p_val_full	staar.O.p	Effect	SE	n_noncar_affected	n_noncar_unaffected	n_car_affected	n_car_unaffected	relatedness.correction	staar.SKAT.p	staar.burden.p	staar.ACAT.p	T2D_OR
BMI	cAMP	High	2	ALL	465797	585	597	0.833028	0.89351	-0.0414203	0.196473					TRUE	0.923712	0.852312	0.882028
BMI	cAMP	High	1	EUR	433027	3	3	0.946057	NA	0.184684	2.72965					TRUE	NA	NA	NA
BMI	cAMP	Low	14	ALL	465797	3867	3882	1.63988e-10	8.40209e-10	-0.486491	0.0761121					TRUE	2.2121e-08	2.73114e-10	1.01394e-05
BMI	cAMP	Low	11	EUR	433027	3293	3301	1.41518e-07	2.73572e-07	-0.433813	0.0824228					TRUE	2.11002e-07	1.48553e-07	5.99295e-05
BMI	Expression	Low	11	ALL	465797	3656	3667	1.46927e-11	6.97082e-11	-0.528689	0.0783138					TRUE	2.47358e-08	2.37265e-11	9.54066e-06
BMI	Expression	Low	8	EUR	433027	3206	3214	1.557e-08	4.44297e-08	-0.472301	0.0835168					TRUE	2.35956e-07	1.55374e-08	5.82335e-05
BMI	cAMP	Neutral	11	ALL	465797	7047	7071	0.0298997	0.0279513	-0.122776	0.056542					TRUE	0.0226043	0.0332799	0.0282319
BMI	cAMP	Neutral	6	EUR	433027	6613	6635	0.00356727	0.0072413	-0.169882	0.0582968					TRUE	0.0137418	0.00391154	0.016163
BMI	Expression	Neutral	15	ALL	465797	7667	7761	0.0201621	0.0272363	-0.124723	0.053683					TRUE	0.0255093	0.0232025	0.0341428
BMI	Expression	Neutral	9	EUR	433027	6691	6723	0.00768605	0.0117486	-0.154163	0.0578352					TRUE	0.0131825	0.00853158	0.0160877
HbA1c	cAMP	High	2	ALL	408317	412	419	0.205416	0.270836	-0.241997	0.19111					TRUE	0.347718	0.198325	0.301501
HbA1c	cAMP	High	1	EUR	382972	3	3	0.606501	NA	-1.1282	2.19036					TRUE	NA	NA	NA
HbA1c	cAMP	Low	14	ALL	408317	3319	3331	1.54065e-06	5.79607e-06	0.320639	0.0667179					TRUE	5.91494e-05	1.99971e-06	0.00172744
HbA1c	cAMP	Low	11	EUR	382972	2894	2901	1.10565e-06	3.77934e-06	0.343693	0.0705468					TRUE	6.64927e-05	1.31204e-06	0.00161983
HbA1c	Expression	Low	11	ALL	408317	3148	3157	1.38553e-05	4.14269e-05	0.297841	0.0685301					TRUE	6.57757e-05	1.71135e-05	0.00163338
HbA1c	Expression	Low	8	EUR	382972	2820	2827	2.03681e-06	6.68018e-06	0.339383	0.0714529					TRUE	6.55519e-05	2.34297e-06	0.00157502
HbA1c	cAMP	Neutral	11	ALL	408317	6165	6185	0.787518	0.745522	-0.013233	0.0490957					TRUE	0.596597	0.794921	0.790233
HbA1c	cAMP	Neutral	6	EUR	382972	5857	5875	0.687828	0.773446	-0.01998	0.0497257					TRUE	0.636413	0.697275	0.867831
HbA1c	Expression	Neutral	15	ALL	408317	6637	6704	0.762135	0.710921	-0.0142158	0.0469666					TRUE	0.57135	0.763591	0.745549
HbA1c	Expression	Neutral	9	EUR	382972	5923	5950	0.811116	0.80498	-0.0117921	0.0493422					TRUE	0.645435	0.817385	0.866925
HbA1c_adjBMI	cAMP	High	2	ALL	406864	409	416	0.19444	0.258124	-0.245529	0.189225					TRUE	0.337652	0.188766	0.283985
HbA1c_adjBMI	cAMP	Low	14	ALL	406864	3310	3322	1.0749e-08	3.94232e-08	0.376808	0.0658932					TRUE	1.02884e-06	1.32406e-08	0.000155085
HbA1c_adjBMI	Expression	Low	11	ALL	406864	3139	3148	1.12294e-07	3.62748e-07	0.359127	0.0676881					TRUE	1.15182e-06	1.30865e-07	0.000146435
HbA1c_adjBMI	cAMP	Neutral	11	ALL	406864	6147	6167	0.851986	0.742804	-0.00904796	0.0484924					TRUE	0.595281	0.854253	0.698512
HbA1c_adjBMI	Expression	Neutral	15	ALL	406864	6616	6683	0.832372	0.703011	-0.00981997	0.0463949					TRUE	0.557663	0.828083	0.63456
T2D	cAMP	High	2	ALL	464596	588	601	0.253936	0.302979	-0.130635	0.114508	38716	425292	95	493	TRUE	0.331068	0.25788	0.328969	0.877538
T2D	cAMP	High	1	EUR	431721	3	3	0.999113	NA	-18.5862	16718.5	33371	398347	0	3	TRUE	NA	NA	NA	NA
T2D	cAMP	Low	14	ALL	464596	3847	3861	0.18082	0.311779	0.0761878	0.0569316	38453	422296	358	3489	TRUE	0.364323	0.184141	0.493241	1.07917
T2D	cAMP	Low	11	EUR	431721	3278	3285	0.303776	0.478868	0.0669126	0.0650667	33106	395337	265	3013	TRUE	0.460431	0.306305	0.677371	1.0692
T2D	Expression	Low	11	ALL	464596	3636	3646	0.217957	0.339073	0.0725552	0.0588933	38476	422484	335	3301	TRUE	0.360081	0.222022	0.50128	1.07525
T2D	Expression	Low	8	EUR	431721	3190	3197	0.392832	0.525902	0.0565318	0.0661583	33115	395416	256	2934	TRUE	0.467744	0.396086	0.690345	1.05816
T2D	cAMP	Neutral	11	ALL	464596	7029	7054	0.86193	0.833441	-0.00773685	0.0444857	38238	419329	573	6456	TRUE	0.829256	0.857061	0.792658	0.992293
T2D	cAMP	Neutral	6	EUR	431721	6597	6620	0.780325	0.90681	-0.013172	0.0472292	32873	392251	498	6099	TRUE	0.949597	0.775799	0.885136	0.986914
T2D	Expression	Neutral	15	ALL	464596	7656	7751	0.452233	0.743511	-0.0309605	0.0411875	38154	418786	657	6999	TRUE	0.841399	0.453571	0.772785	0.969514
T2D	Expression	Neutral	9	EUR	431721	6676	6709	0.880954	0.905196	-0.00700427	0.0467699	32864	392181	507	6169	TRUE	0.932807	0.876547	0.882209	0.99302
T2D_adjBMI	cAMP	High	2	ALL	462786	580	592	0.0993511	0.127626	-0.204342	0.123993	38394	423812	91	489	TRUE	0.14316	0.104414	0.143809	0.815184
T2D_adjBMI	cAMP	Low	14	ALL	462786	3833	3847	0.00139762	0.00411098	0.190415	0.0595951	38132	420821	353	3480	TRUE	0.0192377	0.00159382	0.0249456	1.20975
T2D_adjBMI	Expression	Low	11	ALL	462786	3623	3633	0.0011915	0.00348551	0.199498	0.0615564	38154	421009	331	3292	TRUE	0.0174645	0.0013544	0.0218659	1.22079
T2D_adjBMI	cAMP	Neutral	11	ALL	462786	7006	7030	0.770068	0.827247	0.0136499	0.0467005	37917	417863	568	6438	TRUE	0.881214	0.783807	0.780398	1.01374
T2D_adjBMI	Expression	Neutral	15	ALL	462786	7624	7717	0.662948	0.717009	-0.0189362	0.0434471	37838	417324	647	6977	TRUE	0.644966	0.660762	0.807894	0.981242

### Sheet: dictionary
Supplementary Table 2. Results from all burden testing analysis models, related to Figure 7a
Column	Description
Trait	Descriptive name of phenotype, with "_adjBMI" indicating whether it was a BMI-adjusted analysis
Assay Mask	Which variant group was used to generate the summary statistics presented in this row: the 100 pM GIP cAMP responses OR levels of surface expression, based on in vitro functional data in AD293 cells
Function level	Level of in vitro response to the mask: reduced, neutral and increased response groups, with “reduced” defined as a statistically significant reduction of at least 50% below that of the wild-type receptor
n_var	Number of variants used to generate the summary statistics presented in this row, after restricting to Assay Mask and Function level
Sample	Which sample was used in this row: Europeans-only (EUR) OR full multiethnic (ALL) UKBB sample
n_model	Number of individuals included in the statistical model (sample size)
n_carriers	Number of carriers of at least one variant in the tested variant set after restricting to Assay Mask and Function level
cMAC	Cumulative minor allele count – sum of minor allele counts across all variants in the tested set
p_val_full	p. value reported from a general linear regression model
staar.O.p	p. value from the STAAR omnibus test (combines multiple association signals).
Effect	Effect estimate (e.g., beta coefficient or odds ratio) from the regression model
SE	Standard error of the effect estimate
n_noncar_affected	Number of non-carriers (of the variant set) who are affected (cases)
n_noncar_unaffected	Number of non-carriers (of the variant set) who are unaffected (controls)
n_car_affected	Number of carriers (of the variant set) who are affected (cases)
n_car_unaffected	Number of carriers (of the variant set) who are unaffected (controls)
relatedness.correction	Indicates if relatedness among individuals was corrected for in the model
staar.SKAT.p	P-value from the STAAR SKAT test (variant set association test)
staar.burden.p	P-value from the STAAR burden test (aggregates variants into a single score)
staar.ACAT.p	P-value from the STAAR ACAT test (aggregates p-values for rare variant association)
T2D_OR	Odds ratio for the association with type 2 diabetes (T2D), calculated from a logistic general linear model
