## Supplementary Table 3 for "Glycaemic and bodyweight effects of *GIPR* coding variation reflect differences in both surface expression and intrinsic functional impairment"

### Sheet: single-variant testing results
Supplementary Table 3. Results from single-variant association testing analysis, related to Figure 7b
													BMI_ALL					HbA1c_ALL					HbA1c_ALL_adjBMI					T2D_ALL					T2D_ALL_adjBMI
varID	AA consequence	CHROM	POS	rsID	REF	cAMP response	Surface Expression	gnomAD AF	CADD	REVEL	SIFT	PolyPhen	BOLT_AC	BOLT_MAF	BETA	SE	P_BOLT_LMM_INF	BOLT_AC	BOLT_MAF	BETA	SE	P_BOLT_LMM_INF	BOLT_AC	BOLT_MAF	BETA	SE	P_BOLT_LMM_INF	BOLT_AC	BOLT_MAF	BETA	SE	P_BOLT_LMM_INF	BOLT_AC	BOLT_MAF	BETA	SE	P_BOLT_LMM_INF
19:45671302:T:G	p.Ser64Ala	19	45671302	rs746029961	T	decrease	decrease
19:45671309:A:G	p.Asp66Gly	19	45671309	rs143490173	A	decrease	decrease	7.7505e-05	33	0.905	deleterious(0)	probably_damaging(0.999)	5	5.37108e-06	-3.47982	1.97291	0.078	4	4.90199e-06	0.0669142	1.80727	0.97	4	4.9195e-06	0.40752	1.77778	0.82	5	5.38493e-06	-0.0763223	0.120228	0.53	5	5.40599e-06	-0.0392223	0.116709	0.74
19:45672868:C:T	p.Leu100Phe	19	45672868	rs150952013	C	neutral	neutral	3.09684e-05	13.33	0.057	tolerated(1)	benign(0.015)	54	5.8038e-05	0.306926	0.590958	0.6	40	4.90551e-05	-0.490368	0.559133	0.38	40	4.923e-05	-0.531635	0.550034	0.33	54	5.81881e-05	-0.073947	0.0360123	0.04	54	5.84153e-05	-0.0812061	0.0349597	0.02
19:45672872:G:A	p.Arg101His	19	45672872	rs115338345	G	decrease	decrease	1.54899e-05	25.6	0.669	deleterious(0)	probably_damaging(0.993)	227	0.000243859	-0.611545	0.292239	0.036	153	0.000187545	-0.508369	0.291411	0.081	152	0.000186984	-0.41644	0.2876	0.15	223	0.000240185	0.0296958	0.0179613	0.098	222	0.000240042	0.0399845	0.017476	0.022
19:45672917:C:G	p.Thr116Arg	19	45672917	rs200291210	C	decrease	neutral	4.64554e-05	22.2	0.11	deleterious(0.03)	benign(0.326)	90	9.66968e-05	1.13694	0.460184	0.013	75	9.19275e-05	0.249859	0.417581	0.55	75	9.22558e-05	0.146493	0.410769	0.72	91	9.80231e-05	0.0443702	0.0278921	0.11	90	9.73259e-05	0.0196717	0.0272229	0.47
19:45674082:G:T	p.Arg131Ser	19	45674082	rs146908284	G	decrease	neutral	0	17.7	0.081	tolerated(0.49)	benign(0.026)	54	5.81881e-05	-0.209655	0.601359	0.73	38	4.67574e-05	1.05239	0.587199	0.073	38	4.69231e-05	0.982606	0.577631	0.089	53	5.72628e-05	-0.02843	0.0369873	0.44	53	5.74857e-05	-0.0236687	0.0359058	0.51
19:45674095:C:T	p.Arg136Trp	19	45674095	rs13306402	C	decrease	neutral	1.54861e-05	23.4	0.095	tolerated(0.09)	benign(0.019)	71	7.64001e-05	-0.340733	0.506434	0.5	61	7.48859e-05	1.20461	0.444975	0.0068	61	7.5152e-05	1.23289	0.437732	0.0049	71	7.65973e-05	-0.011635	0.0308617	0.71	71	7.68956e-05	-0.00618781	0.0299596	0.84
19:45674741:G:A	p.Arg183Gln	19	45674741	rs199583937	G	decrease	decrease	0.000123946	25.5	0.378	deleterious(0.01)	probably_damaging(0.998)	132	0.000141703	-0.628567	0.38399	0.1	116	0.000142056	0.59504	0.335627	0.076	116	0.000142564	0.675182	0.330152	0.041	130	0.000139916	0.00990824	0.0235794	0.67	130	0.000140464	0.0210757	0.0228894	0.36
19:45674762:G:A	p.Arg190Gln	19	45674762	rs139215588	G	decrease	decrease	0.000805602	22.6	0.287	tolerated(0.28)	probably_damaging(0.973)	1373	0.00147394	-0.513783	0.119181	1.6e-05	1194	0.00146223	0.390003	0.104689	0.0002	1192	0.00146499	0.45675	0.103069	9.4e-06	1363	0.00146699	0.0095581	0.00729466	0.19	1359	0.00146841	0.0156446	0.00709165	0.027
19:45674779:C:G	p.Arg196Gly	19	45674779	rs753645152	C	neutral	neutral	0	9.752	0.052	tolerated(0.23)	benign(0.037)	8	8.58833e-06	-0.198423	1.56019	0.9	5	6.12359e-06	0.394793	1.61691	0.81	5	6.14546e-06	0.735576	1.59055	0.64	8	8.61053e-06	0.109439	0.0950764	0.25	8	8.64421e-06	0.125916	0.0922948	0.17
19:45674813:C:T	p.Ala207Val	19	45674813	rs1800436	C	neutral	neutral	0.00560806	0.866	0.007	tolerated(0.72)	benign(0.001)	6248	0.00670655	-0.171484	0.0560491	0.0022	5528	0.00676877	0.0245358	0.0488424	0.62	5512	0.00677328	0.0392732	0.0481149	0.41	6236	0.00671098	-0.000994737	0.00341834	0.77	6215	0.00671454	0.00116645	0.00332441	0.73
19:45676965:G:T	p.Arg217Leu	19	45676965	rs200485112	G	decrease	decrease	0	27.4	0.534	deleterious(0.01)	benign(0.133)	65	6.97802e-05	-1.07142	0.553786	0.053	55	6.73567e-05	0.149577	0.493258	0.76	55	6.75973e-05	0.303478	0.485242	0.53	65	6.99605e-05	-0.00414021	0.0337472	0.9	65	7.02342e-05	0.0115149	0.0327619	0.73
19:45677071:G:C	p.Glu252Asp	19	45677071	rs76439420	G	increase	neutral	1.54895e-05	23.4	0.178	tolerated(0.09)	probably_damaging(0.998)	572	0.00061402	-0.00421348	0.186632	0.98	399	0.000488606	-0.0902432	0.183717	0.62	396	0.000486664	-0.0990774	0.181452	0.59	576	0.000619912	-0.0124681	0.0113158	0.27	567	0.000612613	-0.0185	0.0110884	0.095
19:45677099:C:G	p.Leu262Val	19	45677099	rs5392	C	neutral	neutral	0	14.81	0.019	tolerated(0.15)	benign(0.389)	54	5.79687e-05	-0.275332	0.60146	0.65	36	4.40872e-05	0.982782	0.603344	0.1	36	4.42446e-05	0.942528	0.593514	0.11	53	5.70424e-05	-0.0337981	0.0369935	0.36	53	5.72655e-05	-0.0279731	0.0359119	0.44
19:45677100:T:A	p.Leu262His	19	45677100	rs200562041	T	decrease	decrease	0	29.5	0.333	deleterious(0)	probably_damaging(0.947)	19	2.03957e-05	-0.357612	1.01534	0.72	16	1.95932e-05	0.511035	0.906416	0.57	16	1.96632e-05	0.638829	0.891641	0.47	19	2.04484e-05	0.0508915	0.0618741	0.41	19	2.05284e-05	0.0599886	0.0600643	0.32
19:45677332:C:T	p.Ala268Val	19	45677332	rs369058974	C	increase	neutral	0	19.46	0.112	tolerated(0.68)	benign(0.049)	25	2.69515e-05	-0.225962	0.883442	0.8	20	2.46064e-05	-1.58656	0.809465	0.05	20	2.4694e-05	-1.58879	0.796278	0.046	25	2.70206e-05	-0.0611008	0.0538362	0.26	25	2.71259e-05	-0.0601327	0.0522616	0.25
19:45677718:A:G	p.Glu288Gly	19	45677718	rs143430880	A	decrease	decrease	0.00153388	29.1	0.136	tolerated(0.32)	probably_damaging(0.999)	1715	0.00184136	-0.482108	0.106592	6.1e-06	1506	0.00184431	0.249851	0.0932488	0.0074	1501	0.00184474	0.31166	0.0918813	0.00069	1710	0.00184074	0.00142963	0.00650514	0.83	1703	0.00184037	0.00836111	0.00632782	0.19
19:45677753:C:T	p.Arg300Trp	19	45677753	rs777065585	C	decrease	decrease	1.54914e-05	29.5	0.427	deleterious(0)	probably_damaging(1)	13	1.39893e-05	0.786151	1.2234	0.52	12	1.47291e-05	-0.343153	1.04337	0.74	12	1.47815e-05	-0.501367	1.02635	0.63	12	1.29493e-05	0.0203568	0.0775977	0.79	12	1.29997e-05	0.0155237	0.0753265	0.84
19:45677766:T:G	p.Leu304Arg	19	45677766	rs373040041	T	decrease	decrease	0.000216879	29	0.401	deleterious(0)	probably_damaging(1)	93	9.98999e-05	-0.107178	0.457489	0.81	85	0.000104157	0.284794	0.392106	0.47	85	0.000104529	0.304829	0.385709	0.43	93	0.000100158	-0.0135734	0.0278791	0.63	93	0.00010055	-0.00981932	0.0270631	0.72
19:45677988:G:C	p.Arg336Pro	19	45677988	rs561341259	G	neutral	neutral	0	32	0.319	deleterious(0.04)	probably_damaging(0.917)	63	6.76628e-05	0.101483	0.557342	0.86	47	5.759e-05	-0.460304	0.528771	0.38	46	5.65666e-05	-0.333001	0.525756	0.53	64	6.8914e-05	0.00223325	0.0336985	0.95	62	6.70225e-05	-0.00835755	0.0332339	0.8
19:45678096:G:C	p.Arg341Pro	19	45678096	rs74751167	G	decrease	decrease	0	32	0.395	deleterious(0)	probably_damaging(0.985)	17	1.82485e-05	-1.9788	1.0705	0.065	13	1.59192e-05	1.88941	1.00305	0.06	12	1.47471e-05	1.88946	1.02691	0.066	18	1.93718e-05	-0.0703753	0.0634001	0.27	17	1.83672e-05	-0.0414295	0.0633269	0.51
19:45678134:G:C	p.Glu354Gln	19	45678134	rs1800437	G	increase	decrease	0.206559	32	0.166	deleterious(0.05)	probably_damaging(0.999)	178179	0.191262	-0.171383	0.0116175	3e-49	156528	0.191675	0.0364904	0.0101597	0.00033	155997	0.191707	0.0593064	0.0100138	3.2e-09	177671	0.19121	0.00234011	0.00070889	0.00096	177028	0.191263	0.00471627	0.000689591	8e-12
19:45678208:C:G	p.Ile378Met	19	45678208	rs115450421	C	neutral	increase	0	24.3	0.19	deleterious(0.02)	possibly_damaging(0.81)	122	0.00013096	0.835473	0.401741	0.038	74	9.06178e-05	0.278066	0.42218	0.51	74	9.09414e-05	0.177525	0.415326	0.67	119	0.00012807	0.0466142	0.0247871	0.06	119	0.000128571	0.0346254	0.0240641	0.15
19:45681695:T:G	p.Val415Gly	19	45681695	rs747660028	T	neutral	neutral
19:45681741:A:G	p.Ile403Val	19	45681741	rs370966823	A	neutral	neutral	0	22.5	0.049	tolerated(0.07)	benign(0.138)	10	1.07368e-05	1.44058	1.39565	0.3	5	6.12527e-06	2.70446	1.61694	0.094	5	6.14715e-06	2.50567	1.59057	0.12	10	1.07646e-05	0.0131882	0.0850496	0.88	10	1.08067e-05	-0.0078919	0.0825612	0.92
19:45681745:G:A	p.Arg404His	19	45681745	rs376166364	G	decrease	decrease	0	26.1	0.163	tolerated(0.51)	possibly_damaging(0.818)	10	1.07358e-05	1.44051	1.39565	0.3	5	6.12413e-06	2.70446	1.61694	0.094	5	6.146e-06	2.50571	1.59057	0.12	10	1.07636e-05	0.0132001	0.0850496	0.88	10	1.08057e-05	-0.00787928	0.0825612	0.92
19:45681778:G:T	p.Ser415Ile	19	45681778	rs200958147	G	neutral	neutral	0.000758772	20.4	0.029	tolerated(0.09)	benign(0.005)	455	0.00048844	-0.477581	0.206898	0.021	406	0.000497194	-0.281921	0.179468	0.12	405	0.000497741	-0.252667	0.176757	0.15	453	0.00048755	-0.00398858	0.012636	0.75	452	0.000488376	0.00224251	0.0122798	0.86
19:45681846:G:A	p.Gly438Ser	19	45681846	rs754797923	G	neutral	neutral	0	3.401	0.022	tolerated(1)	benign(0)	2	2.14686e-06	0.618309	3.12007	0.84	1	1.22454e-06	2.16976	3.6151	0.55	1	1.22891e-06	2.07868	3.55612	0.56	2	2.15241e-06	0.401037	0.190135	0.035	2	2.16083e-06	0.401018	0.18457	0.03
19:45681873:T:A	p.Ser447Thr	19	45681873	rs199871847	T	neutral	neutral	0	15.01	0.04	tolerated(0.3)	benign(0.056)	16	1.71749e-05	-0.603195	1.10368	0.58	11	1.347e-05	-1.81646	1.09063	0.096	11	1.35181e-05	-1.49116	1.07285	0.16	16	1.72193e-05	-0.00285108	0.0672574	0.97	16	1.72867e-05	0.00338102	0.0652898	0.96
19:45681921:G:C	p.Glu463Gln	19	45681921	rs13306395	G	neutral	neutral	0	24.1	0.144	tolerated(0.11)	possibly_damaging(0.877)	41	4.40143e-05	-0.581604	0.693505	0.4	34	4.16383e-05	-0.8863	0.623909	0.16	34	4.1787e-05	-0.818833	0.613751	0.18	41	4.41281e-05	-0.0122211	0.0422615	0.77	41	4.43007e-05	-0.00589164	0.0410262	0.89

### Sheet: dictionary
Supplementary Table 3. Results from single-variant association testing analysis, related to Figure 7b
Column	Description
varID	variant ID
AA consequence	amino acid change
CHROM	chromosome
POS	position (GRCh38)
REF	reference allele
cAMP response	cAMP responses to 100 pM GIP in AD293 cells
Surface Expression	Level of surface expression, based on in vitro functional data in AD293 cells
gnomAD AF	gnomAD allele frequency
CADD	CADD score
REVEL	REVEL score
SIFT	SIFT classification on whether amino acid substitution affects protein function
PolyPhen	PolyPhen classification on whether amino acid substitution affects protein function
BMI_ALL	body mass index analysis in full multiethnic (ALL) UKBB sample
HbA1c_ALL	hemoglobin A1C analysis in full multiethnic (ALL) UKBB sample
HbA1c_ALL_adjBMI	BMI-adjusted analysis of hemoglobin A1C in full multiethnic (ALL) UKBB sample
T2D_ALL	Type 2 diabetes analysis in full multiethnic (ALL) UKBB sample
T2D_ALL_adjBMI	BMI-adjusted analysis of Type 2 diabetes in full multiethnic (ALL) UKBB sample
BOLT_AC	BOLT allele count
BOLT_MAF	minor allele frequency as calculated from the BOLT pipeline
BETA	BOLT effect estimate
SE	BOLT standard error of effect estimate
P_BOLT_LMM_INF	BOLT p value estimate for the association
