## Supplementary Table 4 for "Glycaemic and bodyweight effects of *GIPR* coding variation reflect differences in both surface expression and intrinsic functional impairment"

### Sheet: Phenotypes from UK Biobank
Supplementary Table 4. Descriptions of phenotypes (BMI, HbA1c and T2D) used in association analyses in UK Biobank (adapted from Gardner et al. (55) )
Phenotype	UKBiobank Showcase Field(s)	Individuals With Data After Phenotype Processing in Europeans	Individuals With Data After Phenotype Processing in all ethnicities	Individuals With Data After Phenotype Processing in all ethnicities when BMI-adjusted	Phenotype Processing
Type 2 Diabetes (T2D)	4041, 10844, 2443, 6177, 6153, 20002, 20003, 41202, 41204, 40001, 40002	464575	464596	462786	We classified participants as likely to have prevalent diabetes if they reported either by touchscreen or nurse interview to a) have diabetes of any type other than gestational diabetes only, b) take diabetes medication, or c) had evidence from hospital episode statistics (HES) or death records data of ICD10 codes E10-E14 with a date prior to their study baseline visit (56). Among these, prevalen…
HbA1c excluding diabetes	30750, 6153,	408298	408317	406864	Values >5 standard deviations from the mean and from T2D cases were excluded. Data were adjusted for cholesterol, blood pressure and diabetes medication use (study fields 6153 and 6177). If first instance data were missing, we used second instance and accompanying medication data. Units of measurement are mmol/mol.
	6177
Body Mass Index (BMI)	21001	465776	465797	-	Raw values were used, excluding individuals with missing data. Units of measurement are Kg/m2

### Sheet: dictionary
Supplementary Table 4. Descriptions of phenotypes (BMI, HbA1c and T2D) used in association analyses in UK Biobank (adapted from Gardner et al. (55))
Column	Description
Phenotype	Descriptive name of phenotype
UKBiobank Showcase Field(s)	Field ID(s) used. Number is based on field number from the UK Biobank data showcase (https://biobank.ndph.ox.ac.uk/showcase/)
Individuals With Data After Phenotype Processing in Europeans	Number of individuals of both sexes included in association testing after phenotype processing and exclusion of non-European genetic ancestry individuals
Individuals With Data After Phenotype Processing in all ethnicities	Number of individuals of both sexes included in association testing after phenotype processing without exclusion of non-European genetic ancestry individuals
Individuals With Data After Phenotype Processing in all ethnicities when BMI-adjusted	Number of individuals of both sexes included in association testing after phenotype processing without exclusion of non-European genetic ancestry individuals, and with BMI-adjustment
Phenotype Processing	Additional processing of phenotype other than that already performed by default by UK Biobank
